# A phase 1 randomized controlled trial to evaluate the safety and immunogenicity of a HIV monomeric gp120 protein B-cell lineage targeting HIV vaccine in healthy adults

**DOI:** 10.64898/2026.05.26.26353896

**Authors:** James J. Kobie, Wilton B. Williams, William O. Hahn, Paul T. Edlefsen, Margaret Brewinski Isaacs, Maurine D. Miner, K. Rachael Parks, Stephen C De Rosa, Huijun An, Claudio Yurdadon, Jordan Spreng, Jongln Hwang, Matthew Clark, Vaibhav Jain, Simon G. Gregory, Madison Berry, Kevin Wiehe, Paul A. Goepfert, Hong-Van Tieu, Michael C. Keefer, Lindsey R. Baden, Spyros Kalams, Cecilia Morgan, David C. Montefiori, Guido Ferrari, Stephanie Regenold, Georgia D. Tomaras, M. Juliana McElrath, Lawrence Corey, Magdalena E. Sobieszczyk, Barton F. Haynes, HVTN 115 Study Team

**Affiliations:** University of Alabama at Birmingham, Birmingham, AL; Duke Human Vaccine Institute, Duke University School of Medicine, Durham, NC; Vaccine and Infectious Disease Division, Fred Hutchinson Cancer Center, Seattle, WA; Division of AIDS, National Institute of Allergy and Infectious Diseases, Bethesda, MD, USA; The Duke Molecular Physiology Institute, Duke University, Durham, NC; Laboratory of Infectious Disease Prevention, Lindsley F. Kimball Research Institute, New York Blood Center, New York, NY, Columbia University Irving Medical Center, New York, NY; Department of Medicine, University of Rochester, Rochester, NY; Division of Infectious Diseases, Brigham & Women’s Hospital, Boston, MA; Vanderbilt University, Nashville, TN; Duke University School of Medicine, Durham, NC; Division of Infectious Diseases, Columbia University Irving Medical Center, Aaron Diamond AIDS Research Center, Vagelos College of Physicians and Surgeons, New York, NY

**Author notes:** co-first authors (James J. Kobie, Wilton B. Williams). co-senior authors (Magdalena E. Sobieszczyk, Barton F. Haynes). Corresponding author; James Kobie, University of Alabama, Birmingham.

## Abstract

**Background:** The isolation of many HIV broadly neutralizing antibodies (bnAbs) from people living with HIV (PLWH) and rigorous characterization of their ontogeny has promoted the goal of reverse engineering their natural development as a strategy for achieving an effective preventive HIV vaccine. We previously described the developmental process of CH103, a CD4-binding site (CD4bs)-specific monoclonal antibody, and the associated evolution of HIV Envelopes (Envs) within the person (CH505) from whom it was isolated. A series of monomeric gp120 protein subunit immunogens representing the transmitted founder (TF) and Envs that evolved during infection and optimally reacted with lineage members at each step of the CH103 clone maturation path were evaluated in this placebo controlled randomized vaccine trial to test--for the first time in humans--the concept of whether sequential immunization with gp120 monomeric proteins can recapitulate the development of CD4bs B-cell clonal lineages, including CH103.

**Methods:** HIV Vaccine Trials Network 115 (HVTN 115) was a randomized placebo-controlled vaccine trial at US clinical research sites. We tested the safety and immunogenicity of CH505TF gp120 + GLA-SE (Part A), and then the ability of sequential CH505 gp120 proteins (corresponding to CH505’s weeks 53 and 78 Envs) + GLA-SE immunizations to induce CD4bs-specific neutralizing antibodies (Part B). We assessed binding and neutralizing antibody responses, antibody dependent cellular cytotoxicity, antibody dependent cellular phagocytosis, T-cell responses and B-cell phenotyping.

**Results:** We enrolled 42 participants between October 2017 and May 2018 for Part A, and 65 participants from December 2020 to October 2022 for Part B. Immunization with the CH505 gp120 proteins adjuvanted with GLA-SE was well tolerated and induced CD4bs-specific B cells and Env-specific plasma antibodies. The plasma neutralizing antibody response was limited to primarily tier 1 autologous and heterologous HIV-1 strains. Blood-derived B-cell repertoire analyses identified CD4bs antibodies that preferentially bound to open-occluded trimeric Envs that exist in an intermediate state between prefusion-closed to CD4-bound open confirmations, consistent with tier 1 HIV neutralizing activity.

**Conclusions:** Together, these results suggest that the low-affinity CH505TF gp120 monomer elicited CD4bs antibodies in the sera and B-cell repertoires of humans. However, our findings also indicate that gp120 monomers are insufficient to induce detectable bnAb precursors to epitopes on native Env trimers. Nonetheless, our data provide a benchmark for comparison with ongoing clinical trials testing high-affinity CH505 Env trimers for induction of CD4bs bnAb precursors.
