## Supplemental Table 5 for "A phase 1 randomized controlled trial to evaluate the safety and immunogenicity of a HIV monomeric gp120 protein B-cell lineage targeting HIV vaccine in healthy adults"

### Sheet: Suppl Table 5
Supplemental Table 5: Immunogenetics and binding profile of candidate CD4-binding site (BS) antibodies
PTID	Visit #	IgH_ID	IgK_ID	IgL_ID	H_VGENE	H_DGENE	H_JGENE	H_MUT_FREQ	H_CDR3_LEN_AA	ISOTYPE	L_VGENE	L_JGENE	L_MUT_FREQ	L_CDR3_LEN_AA	Recombinant mAb ID	Binding concentration (EC50, µg/ml)			Ratios (Col. S:Q)		Binding concentration (EC50, µg/ml)
																CH505TF gp120 (WT)	CH505TF gp120 ∆37II	CH505TF D368R	TF/ ∆371I	TF/ D368R	CH505TF gp120 CORE	N280D	R456W	N279K	G367R	STGv2	CH505TF SOSIP
CH0505	-	-	-	-	IGHV4-59*01	IGHD3-16*01	IGHJ4*02	0.168	15	G1	IGLV3-1*01	IGLJ1*01	0.106	10	CH103	0.144153	69.7655	100	483.967	693.705	0.006854	0.015832	100	0.032342	0.065606	100	0.026353
CH0505	-	-	-	-	IGHV4-59*01	IGHD3-16*01	IGHJ4*02	0	15	G1	IGLV3-1	IGLJ1*01	0	10	CH103_UCA	0.99581	100	100	100.421	100.421	0.523983	80.6503	100	57.0647	100	100	0.033765
115-04	v8	H027397	K024597		IGHV1-2*02	IGHD4-17*01	IGHJ6*02	0.00696864	16	G3	IGKV2-28*01	IGKJ4*01	0.0107527	9	Ab027397	0.196156	0.482881	0.063978	2.46173	0.32616	nt	nt	nt	nt	nt	nt	nt
115-04	v8	H027403	K024602		IGHV1-2*02	IGHD4-17*01	IGHJ6*02	0.0209059	16	G3	IGKV2-28*01	IGKJ4*01	0.00716846	9	Ab027403**	0.0770667	0.11104	0.032847	1.44083	0.426215	nt	nt	nt	nt	nt	nt	nt
115-17	v8	H027416	K024608		IGHV3-21*01	IGHD3-3*01	IGHJ6*02	0.0138889	22	G1	IGKV1-27*01	IGKJ4*01	0.00787402	9	Ab027416	0.00775267	0.0104683	0.00722933	1.35029	0.932496	0.00615	0.0076675	0.012333	0.0164415	0.497225	0.0079265	1.11963
115-17	v8	H027410		L024629	IGHV1-2*02	No D	IGHJ4*02	0.0278746	13	G1	IGLV3-1*01	IGLJ2*01	0.0197628	10	Ab027410_027413	0.0047535	0.006936	0.0050335	1.45914	1.0589	0.0029775	0.0035425	0.009687	0.0039555	0.0044515	0.003108	>100
115-17	v8	H027411		L024630	IGHV4-31*03	IGHD3-10*01	IGHJ4*02	0.0412371	15	G1	IGLV2-8*01	IGLJ2*01	0.0333333	10	Ab027411	0.0083305	0.015985	0.007066	1.91885	0.848208	0.0061245	0.0066825	0.101755	0.011845	0.0721575	0.0043095	3.32718
115-17	v8	H027413		L024632	IGHV1-2*02	No D	IGHJ4*02	0.0278746	13	G1	IGLV3-1*01	IGLJ2*01	0.0197628	10	Ab027410_027413	Duplicate mAb	-	-	-	-	-	-	-	-	-	-	>100
115-17	v8	H027414		L024633	IGHV1-18*01	IGHD5-18*01	IGHJ6*03	0.00696864	22	G1	IGLV3-10*01	IGLJ2*01	0.00766284	9	Ab027414	0.009143	0.014671	0.012334	1.60462	1.34901	0.0386405	0.121826	0.10784	50.0051	0.269278	0.0123015	>100
115-60	v8	H027512		L024704	IGHV4-59*01	IGHD6-13*01	IGHJ4*02	0.00350877	18	A1	IGLV3-1*01	IGLJ2*01	0.0114943	10	Ab027512	0.47744	3.13859	1.143	6.57379	2.39402	1.61036	3.49359	15.9904	74.4727	100	56.0934	27.412
115-60	v8	H027511		L024703	IGHV4-31*01	IGHD3-10*01	IGHJ6*02	0.0206186	15	G1	IGLV2-8*01	IGLJ2*01	0.0298507	10	Ab027511	0.0083605	0.010613	0.006661	1.26942	0.796723	0.0191055	0.0761275	100	50.0052	0.210861	0.007998	4.3442
115-60	v8	H027515	K024634		IGHV1-46*01	IGHD1-26*01	IGHJ6*02	0.0313589	16	G1	IGKV1-39*01	IGKJ2*01	0.0314961	9	Ab027515	0.004203	0.004565	0.003739	1.08613	0.889603	0.002623	0.0033045	0.026684	0.004548	0.0196475	0.0022685	2.28713
115-30	v8	H027532		L024713	IGHV3-7*01	No D	IGHJ6*03	0.0138889	24	G3	IGLV3-10*01	IGLJ3*02	0.0191571	11	Ab027532	0.0570417	0.402636	0.339966	7.05863	5.95996	0.0398225	0.344544	0.163827	2.73427	100	0.563972	35.0872
115-41	v8	H027545		L024718	IGHV3-23*04	IGHD5-18*01	IGHJ4*02	0.0277778	17	G1	IGLV3-10*01	IGLJ2*01	0.00766284	11	Ab027545	0.00394167	0.004261	0.00389367	1.08101	0.987822	0.0038305	0.003826	0.0038395	0.003906	0.0038895	0.0037485	>100
115-41	v8	H027549	K024656		IGHV1-2*02	No D	IGHJ4*02	0.0278746	15	G1	IGKV1-33*01	IGKJ4*01	0.0078125	9	Ab027549	0.00694933	0.00901533	0.006977	1.29729	1.00398	0.0130465	0.0946125	5.65758	0.313074	3.77086	0.0239955	1.08039
115-41	V8	H027552	K024658		IGHV1-46*01	IGHD6-19*01	IGHJ6*02	0.0418118	18	G3	IGKV2-28*01	IGKJ4*01	0.0143369	10	Ab027552	0.0166297	0.102241	0.026251	6.14813	1.57856	0.0078175	0.0293125	0.0419265	0.282054	54.8761	0.515192	5.41194
115-41	v8	H027563		L024722	IGHV3-23*04	IGHD5-18*01	IGHJ4*02	0.0243056	17	G1	IGLV3-10*01	IGLJ2*01	0.0114943	11	Ab027563	0.004165	0.00373533	0.003743	0.896839	0.898679	0.002929	0.002835	0.0028095	0.002876	0.0030955	0.00251	0.509441
115-41	v8	H027613		L024744	IGHV3-43D*01	IGHD6-19*01	IGHJ4*02	0.03125	14	G1	IGLV2-23*02	IGLJ1*01	0.0185185	11	Ab027613	0.0259813	0.070131	0.025856	2.69928	0.995176	0.0191985	0.022189	0.058083	0.0352085	0.170644	0.0248745	5.28028
115-41	v8	H027615	K024696		IGHV1-2*02	No D	IGHJ4*02	0.0139373	15	G1	IGKV1-33*01	IGKJ4*01	0.019685	9	Ab027615	0.00901033	0.0137193	0.00864633	1.52262	0.959602	0.093642	0.380198	100	3.92636	100	50.0064	1.13601
115-41	v8	H027618	K024698		IGHV1-2*02	No D	IGHJ4*02	0.0173611	15	A1	IGKV1-33*01	IGKJ4*01	0.019685	9	Ab027618	0.007006	0.00885733	0.006693	1.26425	0.955324	0.008441	0.045917	50.7284	0.119887	4.73313	0.013563	0.692271
115-41	v8	H027626		L024749	IGHV3-23*04	IGHD4-4*01	IGHJ4*02	0.0208333	13	G3	IGLV3-10*01	IGLJ2*01	0.0234375	11	Ab027626	0.00551767	0.006532	0.00595133	1.18383	1.0786	0.004791	0.0048595	0.005463	0.004971	0.0050625	0.004753	1.6951
115-41	V8	H027637	K024709		IGHV1-2*02	No D	IGHJ6*02	0.0347222	16	G1	IGKV3-11*01	IGKJ4*01	0.0265152	9	Ab027637	0.009651	0.0235783	0.010588	2.4431	1.09709	0.009142	0.009674	0.0130885	0.0129685	0.043315	0.0148865	>100
115-41	v8	H027646	K024715		IGHV3-15*01	IGHD3-3*01	IGHJ6*02	0.023569	27	G1	IGKV1-39*01	IGKJ1*01	0.00757576	9	Ab027646	0.0280917	1.34387	100	47.8389	3559.77	0.0056795	0.0065125	56.1661	0.010734	0.049801	0.008477	0.087067
115-41	v8	H027649		L024757	IGHV3-23*04	IGHD5-18*01	IGHJ4*02	0.03125	17	G1	IGLV3-10*01	IGLJ2*01	0.0117188	11	Ab027649	0.004113	0.004219	0.00423433	1.02577	1.0295	0.0030685	0.003114	0.0033065	0.0030235	0.0033805	0.0030315	2.39824
115-41	v8	H027624	K024701		IGHV1-2*02	IGHD2-21*02	IGHJ2*01	0.0348432	19	G1	IGKV2-28*01	IGKJ4*01	0.00716846	8	Ab027624	0.00684767	0.010509	0.00727933	1.53468	1.06304	0.0080945	0.0138885	0.0354845	0.0634515	1.63385	0.0138695	1.2574
115-41	v8	H027536	K024648		IGHV1-46*01	IGHD6-19*01	IGHJ6*02	0.0383275	18	G1	IGKV2-28*01	IGKJ4*01	0.0143369	10	Ab027536	0.004086	0.005238	0.0040205	1.28194	0.98397	0.0027455	0.0030595	0.153442	0.005867	0.006422	0.0028375	4.56562
115-41	v8	H027537		L024714	IGHV3-23*04	IGHD7-27*01	IGHJ3*02	0.0173611	17	G3	IGLV3-25*03	IGLJ3*02	0.00766284	10	Ab027537	0.0064315	0.007956	0.0089175	1.23704	1.38654	0.008284	0.015767	100	0.324547	0.112853	0.00638	NB
115-41	v8	H027540		L024715	IGHV3-43D*01	IGHD6-19*01	IGHJ4*02	0.0104167	14	G1	IGLV2-23*02	IGLJ1*01	0	11	Ab027540	0.0051485	0.00984	0.0050575	1.91124	0.982325	0.003711	0.004034	0.04417	0.006346	0.0210385	0.002902	5.39925
115-41	v8	H027541	K024650		IGHV1-2*02	No D	IGHJ6*02	0.0209059	16	G1	IGKV3-11*01	IGKJ4*01	0.00757576	9	Ab027541	0.004287	0.0067875	0.0045105	1.58328	1.05213	0.0032835	0.003615	0.020136	0.00504	0.006817	0.0035865	10.5285
115-41	v8	H027542		L024717	IGHV3-43D*01	IGHD6-19*01	IGHJ4*02	0.0138889	14	G1	IGLV2-23*02	IGLJ1*01	0	11	Ab027542	0.005321	0.009556	0.00474	1.7959	0.89081	0.004319	0.0047525	0.026977	0.006848	0.0157145	0.003478	5.6237
115-41	v8	H027554	K024660		IGHV1-2*02	IGHD3-3*01	IGHJ5*02	0.0487805	13	G3	IGKV4-1*01	IGKJ3*01	0.0248227	9	Ab027554	0.0054135	0.0068705	0.004969	1.26914	0.91789	0.003135	0.0033895	0.010214	0.003831	0.0044315	0.003022	5.67453
115-41	v8	H027559	K024663		IGHV1-2*02	No D	IGHJ4*02	0.00696864	15	G3	IGKV1-33*01	IGKJ4*01	0.00390625	9	Ab027559	0.004026	0.00497	0.0038085	1.23448	0.945976	69.4149	80.3655	100	100	100	0.195308	3.7778
115-41	v8	H027560	K024664		IGHV1-46*01	IGHD6-19*01	IGHJ6*02	0.0278746	18	G1	IGKV2-28*01	IGKJ4*01	0.00358423	10	Ab027560	0.0059645	0.0083525	0.0056955	1.40037	0.9549	0.002622	0.0028365	0.06702	0.0041495	0.0041	0.0027115	4.87874
115-41	v8	H027564	K024667		IGHV1-46*01	IGHD6-19*01	IGHJ6*02	0.0348432	18	G1	IGKV2-28*01	IGKJ4*01	0.00358423	10	Ab027564	0.0035	0.0081825	0.0054185	2.33786	1.54814	0.0033425	0.003804	0.301082	0.007461	0.0072815	0.0032645	1.71951
115-41	v8	H027565	K024668		IGHV1-2*02	IGHD2-21*02	IGHJ2*01	0.0138889	19	G1	IGKV2-28*01	IGKJ4*01	0.0143369	8	Ab027565	0.003587	0.008093	0.0056535	2.2562	1.57611	0.0332675	0.127455	100	62.9296	10.1402	0.0028845	1.86343
115-41	v8	H027567	K024670		IGHV1-2*02	IGHD7-27*01	IGHJ2*01	0.0174216	16	G1	IGKV3-20*01	IGKJ5*01	0.011236	10	Ab027567	0.005063	0.01274	0.0076165	2.51629	1.50435	0.00452	0.0052185	0.131856	0.0095	0.0352145	0.0036625	>100
115-41	v8	H027629		L024750	IGHV3-23*04	No D	IGHJ6*02	0.0173611	18	G1	IGLV3-10*01	IGLJ3*02	0.0117188	11	Ab027609_027627	0.0033115	0.007489	0.006377	2.26151	1.92571	0.003213	0.003579	0.040694	0.006772	0.007842	0.0034295	nt
115-41	v8	H027609	K024692		IGHV1-2*02	IGHD2-21*02	IGHJ2*01	0.0208333	19	G1	IGKV2-28*01	IGKJ4*01	0.00716846	8	Ab027609_027627	Duplicate mAb	-	-	-	-	-	-	-	-	-	-	-
115-41	v8	H027616	K024697		IGHV1-46*01	IGHD6-19*01	IGHJ6*02	0.0313589	18	G1	IGKV2-28*01	IGKJ4*01	0.00358423	10	Ab027616	0.0045285	0.006212	0.004247	1.37176	0.937838	0.0031265	0.003304	0.119533	0.005693	0.0051125	0.003061	3.14574
115-41	v8	H027620	K024699		IGHV1-2*02	IGHD6-13*01	IGHJ1*01	0.0174216	13	G3	IGKV1-16*01	IGKJ5*01	0.0265152	9	Ab027620	0.003503	0.0043515	0.003312	1.24222	0.945475	0.002881	0.002809	0.012454	0.0043755	0.0052145	0.002628	2.25683
115-41	v8	H027627	K024703		IGHV1-2*02	IGHD2-21*02	IGHJ2*01	0.0243902	19	G1	IGKV2-28*01	IGKJ4*01	0.00358423	8	Ab027627	0.0037725	0.0073975	0.0049465	1.9609	1.3112	0.006405	0.010773	22.7467	0.34976	0.081783	0.00297	1.11214
115-41	v8	H027632	K024705		IGHV1-2*02	IGHD7-27*01	IGHJ3*02	0.0243902	13	G1	IGKV3-20*01	IGKJ2*01	0.00374532	10	Ab027632_027633	0.0027795	0.0065055	0.0045305	2.34053	1.62997	0.006316	0.006794	7.78504	0.0229205	7.08682	0.0043135	2.93571
115-41	v8	H027633	K024706		IGHV1-2*02	IGHD7-27*01	IGHJ3*02	0.0243902	13	G1	IGKV3-20*01	IGKJ2*01	0.00374532	10	Ab027632_027633	Duplicate mAb	-	-	-	-	-	-	-	-	-	-	-
115-41	v8	H027638		L024754	IGHV1-2*02	IGHD3-22*01	IGHJ6*02	0.0138889	20	M	IGLV1-47*01	IGLJ2*01	0.00377358	10	Ab027638	100	100	100	1	1	3.83014	4.19746	38.8495	7.83324	9.19673	4.05661	NB
115-41	v8	H027640	K024711		IGHV1-2*02	IGHD2-15*01	IGHJ6*02	0.0347222	20	M	IGKV3-20*01	IGKJ1*01	0.00374532	9	Ab027640	0.0042435	0.010106	0.006163	2.38152	1.45234	0.0049485	0.0061045	0.256949	0.013328	0.0259715	0.004547	1.74775
115-27	v8	H916263		L909095	IGHV1-2*02	IGHD2-15*01	IGHJ6*02	0.0557491	20	G1	IGLV3-1*01	IGLJ2*01	0.03125	9	Ab916263	0.046592	0.090108	nt	1.93398	nt	1.6432	1.3222	100	0.976007	4.3696	nt	3
115-27	v8	H916260		L909093	IGHV3-30*18	IGHD4-17*01	IGHJ3*02	0.0313589	11	G1	IGLV3-1*01	IGLJ2*01	0.0153257	10	Ab916260	0.0060275	0.005454	0.006038	0.904853	1.00174	0.023322	0.024601	0.018511	0.02175	0.021397	nt	nt
115-27	v8	H916261		L909094	IGHV3-30*18	IGHD4-17*01	IGHJ3*02	0.0243056	11	G1	IGLV3-1*01	IGLJ2*01	0.0117188	10	Ab916261	0.022762	0.018988	nt	0.834197	nt	0.018999	0.018863	0.014912	0.019779	0.018131	nt	0.05
Key: CD4-binding site (BS) profile: (1)TFgp 120 core + Env (CH505 gp120 or TF SOSIP); (2) Differential binder (TFgp 120 WT vs Mutant; ∆2.5); (3) Differential binder (CH505 M11 SOSIP: WT vs Mut.)** - EC50, 1.89 (WT), 0.21 (Mut.)
Profile of previously isolated CD4BS bnAbs (CH103 lineage): red font
Binding data: average of duplicate ELISAs
nt: not tested
